# Artificial intelligence and omics-based autoantibody profiling highlights autoimmunity targeting ligand-receptor interaction in dementia

**DOI:** 10.1101/2024.09.20.24313547

**Authors:** Kazuki M Matsuda, Yumi Umeda-Kameyama, Kazuhiro Iwadoh, Masashi Miyawaki, Mitsutaka Yakabe, Masaki Ishii, Sumito Ogawa, Masahiro Akishita, Shinichi Sato, Ayumi Yoshizaki

**Affiliations:** Department of Dermatology, The University of Tokyo Graduate School of Medicine, Tokyo, Japan; Department of Geriatric Medicine, The University of Tokyo Graduate School of Medicine, Tokyo, Japan; Tokyo Metropolitan Institute for Geriatrics and Gerontology, Tokyo, Japan; Department of Clinical Cannabinoid Research, The University of Tokyo Graduate School of Medicine, Tokyo, Japan

**Author notes:** **Corresponding author** Ayumi Yoshizaki, MD, PhD Department of Dermatology and Department of Clinical Cannabinoid Research, The University of Tokyo Graduate School of Medicine, 7-3-1, Hongo, Bunkyo-ku, Tokyo, Japan, 1138655.

## Abstract

Dementia is a neurodegenerative syndrome marked by the accumulation of disease-specific proteins and immune dysregulation, including autoimmune mechanisms involving autoantibodies. Current diagnostic methods are often invasive, time-consuming, or costly. This study explores the use of proteome-wide autoantibody screening (PWAS) for noninvasive dementia diagnosis by analyzing serum samples from Alzheimer’s disease (AD), dementia with Lewy bodies (DLB), and age-matched cognitively normal individuals (CNIs). Serum samples from 35 subjects were analyzed utilizing our original wet protein arrays that covers approximately 90% of human transcriptome, revealing elevated gross autoantibody levels in AD and DLB patients compared to CNIs. A total of 229 autoantibodies were differentially elevated in AD and/or DLB, effectively distinguishing between patient groups. Machine learning models showed high accuracy in classifying AD, DLB, and CNIs. Gene ontology analysis highlighted autoantibodies targeting neuroactive ligands/receptors in AD and lipid metabolism proteins in DLB. Notably, autoantibodies targeting neuropeptide B (NPB) and adhesion G protein-coupled receptor F5 (ADGRF5) showed significant correlations with clinical traits including Mini Mental State Examination scores, suggesting a role in dementia pathogenesis. The study demonstrates the potential of PWAS and AI integration as a noninvasive diagnostic tool for dementia, uncovering biomarkers that could enhance understanding of disease mechanisms. Limitations include demographic differences, small sample size, and lack of external validation. Future research should involve longitudinal observation in larger, diverse cohorts and functional studies to clarify autoantibodies’ roles in dementia pathogenesis and their diagnostic and therapeutic potential.
