## Supplementary material for "Artificial intelligence and omics-based autoantibody profiling highlights autoimmunity targeting ligand-receptor interaction in dementia": Table 1

### Sheet: Sheet1
Table 1. Performance of machine learning frameworks for the 2-class classification task.
	AUC	Accuracy	Precision	Recall	f1-score
Linear Regression	0.790741	0.739899	0.916667	0.588889	0.630952
Lasso Regression	0.798148	0.64899	0.777778	0.4	0.468254
Ridge Regression	0.812963	0.737374	0.904762	0.588889	0.673077
Logistic Regression normalized	0.966667	0.765152	0.904762	0.644444	0.728632
Logistic Regression standardized	0.977778	0.737374	0.904762	0.588889	0.673077
SVM normalized	0.977778	0.707071	0.904762	0.522222	0.613553
SVM standardized	0.968519	0.707071	0.904762	0.522222	0.613553
Random Forest	0.892593	0.767677	0.849206	0.722222	0.726107
XGBoost	0.740741	0.646465	0.777778	0.466667	0.555556
LightGBM	0.5	0.469697	0.151515	0.333333	0.208333
CatBoost	0.837037	0.679293	0.944444	0.4	0.484127
Decision Tree	0.666667	0.676768	0.680556	0.7	0.68254
Gradient Boosting Machine	0.627778	0.590909	0.611111	0.466667	0.522222
Naive Bayes	0.765741	0.737374	0.686111	0.944444	0.791126
