## Extended Table 1 for "Artificial intelligence and omics-based autoantibody profiling highlights autoimmunity targeting ligand-receptor interaction in dementia"

### Sheet: Sheet1
Extended Table 1. Basic demographic and clinical characteristics of the human subjects.
	AD (n = 18)	DLB (n = 8)	HC (n = 9)
Demographic characteristics
age [year]	85±5	84±3	82±7
female	14 (82.4%)	5 (62.5%)	3 (33.3%)
BMI	21.0±4.6	20.8±1.7	24.0±4.7
smoking	2±6	2±4	2±4
Clinical characteristics
comorbidities	2±2	2±2	2±2
Charlson	1±1	2±2	3±0
CGA7	4±1	3±2	6±1
HDSR	19±6	22±6	28±2
MMSE	20±4	21±7	29±1
Barthel	94±9	66±32	96±8
IADL	6±2	4±3	7±2
GDS15	4±3	9±3	6±4
Vital	9±1	8±2	10±1
